# A Yeast-Based Platform for Oral Delivery of a Dual GLP-1/GIP Receptor Agonist: Engineering and Preliminary Clinical Evaluation

**DOI:** 10.64898/2026.10.22.26365662

**Authors:** Kwang-Chul Kwon, Olga Gaidarenko, Nathan Chang, Cory Henderson

## Abstract

Oral delivery of peptides and other biologics are limited by enzymatic degradation and poor intestinal permeability. We developed a *Saccharomyces cerevisiae*–based platform expressing pro-DALAP, a fusion precursor of a dual GLP-1/GIP receptor agonist. The construct incorporates maltose-binding protein, a GM1-binding peptide, a cell-penetrating peptide, furin cleavage sites, and an albumin-binding domain, designed to support peptide stability, epithelial uptake, proteolytic activation, and prolonged systemic exposure. CRISPR/Cas12a-mediated integration of three expression cassettes into a protease-deficient yeast strain yielded 4.05 ± 0.31 mg pro-DALAP/g dry biomass, compared with 1.27 ± 0.21 mg/g in the single-copy strain, without detectable changes in cellular morphology or growth under the conditions evaluated. In vitro assays confirmed GM1 binding, furin-mediated processing, and activation of both GLP-1 and GIP receptors by DALAP. Preliminary intravenous toxicology studies in rats identified no treatment-related adverse findings at doses up to 300 µg/kg/day for seven days. A 12-week, open-label, randomized controlled trial evaluated enteric-coated capsules containing lyophilized yeast expressing pro-DALAP against dietary guidance alone. The baseline cohort comprised 98 generally healthy adults who were overweight. An exploratory interim week-8 analysis involving eight participants per group showed numerically greater reductions in body weight (−2.29% vs. +0.14%) and waist circumference (−6.34% vs. −2.32%) in the intervention group, although neither comparison was statistically significant. These larger numerical differences were not reproduced in the completed analysis. Over the 12-week study, the intervention group showed modest numerical reductions in body weight and waist circumference. At week 12, mean percentage changes from baseline in body weight were −0.76% in the intervention group and −0.27% in the control group; corresponding changes in waist circumference were −3.60% and −3.69%. These descriptive trends did not translate into statistically significant between-group differences for either outcome. HbA1c reduction favored the control group. Among 40 intervention-group survey respondents, 37 reported no side effects. These findings support yeast-based production and in vitro functionality of pro-DALAP and provide preliminary observations on safety and efficacy. Validated pharmacokinetic measurements and adequately powered, blinded, placebo-controlled trials with longer follow-up periods are needed to determine systemic exposure, and evaluate sustained benefits, potentially supporting future clinical applications.
