## Supplementary Data 1 for "A Yeast-Based Platform for Oral Delivery of a Dual GLP-1/GIP Receptor Agonist: Engineering and Preliminary Clinical Evaluation"

### Sheet: Summary
Results Summary		PHASE I (up to 300 ug/kg)	PHASE II (up to 300 ug/kg)	Note
	Mortality	N	N
	Clinical Sings	N (Laboured Breating: Back to normal next day)	N	*Since this clinical sign was transient and not noted at the same dose level following repeated dosing in Phase II, this observation was considered to be incidental or procedure related.
	Body Weight	N	N
	Food Consumption	N	N	*Fluctuations in daily food consumption are considered due to biological variation.
	Clinical Pathology	NA	N
	Hematology	NA	N
	Clinical Chemistry	NA	N
	Organ Weight	NA	N	*A decrease in mean spleen weights was observed at 300 µg/kg/day, however in the absence of histological changes and clinical pathology changes, the decrease was considered to be incidental.
	Macroscopic Findings	N	N
	Microscopic Findings	NA	N
Conclusion	Phase I (Dose Escalation)	The single dose intravenous administration of DA-LA-P at a dose level of up to 300 µg/kg, was well tolerated and did not result to any mortality or test item related clinical signs, changes in body weights, changes in food consumption and there were no macroscopic findings at termination. As such, the maximum tolerated dose (MTD) for a single intravenous administration was considered to be 300 µg…
	Phase II (Repeat Dose Phase)	The once daily intravenous administration of DA-LA-P for 7 consecutive days at dose levels of up to 300 µg/kg/day was well tolerated and did not result in any mortality or test item related clinical signs, changes in body weights, food consumption, hematology, clinical chemistry, organ weights, macroscopic or microscopic findings. As such, the no observable adverse effect level (NOAEL) following …		Human equivalent: *300µg/kg/day (rat) ÷ 6.2 = 48.4 µg/kg ÷ 10 = 4.84 µg/kg = 406.6 µg (DALAP)/84kg x 6.47 = 2.63 mg (pro-DALAP)/84kg
				*The rat dose (300 µg/kg/day) was divided by 6.2 to estimate the human-equivalent dose using body surface area scaling. A further 10-fold safety factor yielded approximately 4.84 µg/kg/day, equivalent to 406.6 µg/day for an adult reference weight of 84 kg. This reference weight approximates the simple average of the male and female mean body weights reported for U.S. adults aged ≥20 years ([CDC, …

### Sheet: Body Weights
	Body Weight (g)						Total Weight Gain (g)
	Phase I (Dose Escalation)	Group	Metric	Day 1	Day 6		Day(s) Relative to Start Date (1 -> 6)
		Group 1 (10 µg/Kg)	Mean	393	424		32
			SD	14.8	14.1		0.7
			N	2	2		2
		Group 2 (100 µg/Kg)	Mean	387	385		-2
			SD	17	5.7		11.3
			N	2	2		2
		Group 3 (300 µg/Kg)	Mean	414	414		1
			SD	21.9	19.8		2.1
			N	2	2		2
							Total Weight Gain (g)
	Phase II (Repeat Dose Phase)	Group	Metric	Day 1	Day 7		Day(s) Relative to Start Date (1 -> 7)
		Group 4 (0 µg/Kg/day)	Mean	371	405		32
			SD	1.4	7.8		0.7
			N	2	2		2
		Group 5 (100 µg/Kg/day)	Mean	360	392		32
			SD	7.1	6.4		0.7
			N	2	2		2
			%Diff	-3	-3.2		-6
		Group 6 (300 µg/Kg/day)	Mean	344	382		38
			SD	5.7	3.5		9.2
			N	2	2		2
			%Diff	-7.3	-5.7		11

### Sheet: Food Consumption
	Food Consumption
	Phase I (Dose Escalation)	Group	Metric	-7→-6	-6→-5	-5→-4	-4→-3	-3→-2	-2→-1	-1→1	1→2	2→3	3→4	4→5			d-7	d-6	d-5	d-4	d-3	d-2	d-1	d1	d2	d3	d4
		Group 1 (10 µg/Kg)	Mean	-	30	27	28	32	30	27	25	28	28	30		G1		30	27	28	32	30	27	25	28	28	30
			SD	-	2.1	0.7	4.2	4.2	1.4	2.1	1.4	1.4	3.5	1.4		G2	28	26	27	29	31	24	24	27	27	27	25
			N	-	2	2	2	2	2	2	2	2	2	2		G3	27	30	33	31	31	27	32	29	36	31	32
		Group 2 (100 µg/Kg)	Mean	28	26	27	29	31	24	24	27	27	27	25
			SD	2.1	1.4	0.7	1.4	0.7	1.4	1.4	0.7	2.1	0.7	4.2
			N	2	2	2	2	2	2	2	2	2	2	2
		Group 3 (300 µg/Kg)	Mean	27	30	33	31	31	27	32	29	36	31	32
			SD	0.7	2.1	0	1.4	2.8	0	0.7	0.7	2.1	2.1	1.4
			N	2	2	2	2	2	2	2	2	2	2	2
	Phase II (Repeat Dose Phase)	Group	Metric	-3→-2	-2→-1	-1→1	1→2	2→3	3→4	4→5	5→6	6→7					d-3	d-2	d-1	d1	d2	d3	d4	d5	d6
		Group 4 (0 µg/Kg/day)	Mean	33	27	30	33	24	28	32	31	28				G4	33	27	30	33	24	28	32	31	28
			SD	0.7	1.4	3.5	7.1	4.2	4.2	16.3	4.9	2.1				G5	29	26	28	24	25	33	24	25	25
			N	2	2	2	2	2	2	2	2	2				G6	26	28	27	25	26	24	26	26	25
		Group 5 (100 µg/Kg/day)	Mean	29	26	28	24	25	33	24	25	25
			SD	0.7	0.7	0.7	4.2	3.3	7.8	0	0.7	2.8
			N	2	2	2	2	2	2	2	2	2
			%Diff	-12.3	-5.6	-8.3	-27.7	4.2	16.1	-23.8	-19.7	-9.1
		Group 6 (300 µg/Kg/day)	Mean	26	28	27	25	26	24	26	26	25
			SD	0	0	0	0	0	0	0	0.7	2.1
			N	2	2	2	2	2	2	2	2	2
			%Diff	-20	1.9	-11.7	-23.1	6.3	-16.1	-17.5	-16.4	-10.9

### Sheet: Hematology
	Phase II (Repeat Dose Phase)	Hematology	Group 4 (0 μg/Kg/day)	Group 5 (100 μg/Kg/day)	Group 6 (300 μg/Kg/day)		Clinical Significance of Test Items
		RBC (10^12/L)	6.99	7.43	7.67		Red blood cell count. Elevated or reduced levels can indicate anemia or polycythemia.
		HGB (g/L)	140	145	148		Hemoglobin. Important for oxygen transport; low levels may suggest anemia.
		HCT (L/L)	0.43	0.45	0.46		Hematocrit. Represents the proportion of blood volume that is red blood cells; changes may indicate anemia or dehydration.
		MCV (fL)	61.8	60.4	59.7		Mean corpuscular volume. Measures the average size of red blood cells; low values indicate microcytic anemia, high values suggest macrocytic anemia.
		MCH (pg)	20	19.5	19.3		Mean corpuscular hemoglobin. Indicates the average amount of hemoglobin per red blood cell.
		MCHC (g/L)	323	323	323		Mean corpuscular hemoglobin concentration. Reflects the concentration of hemoglobin in red blood cells.
		PLT (10^9/L)	1280	1212	1271		Platelet count. Important for clotting; low levels suggest a risk of bleeding, while high levels indicate a risk of clotting disorders.
		ARET (10^12/L)	0.407	0.313	0.376		Absolute reticulocyte count. Reticulocytes are immature red blood cells; high counts indicate increased red cell production.
		%RET (%)	5.85	4.22	4.91		Reticulocyte percentage. Similar to ARET, this percentage represents red cell production.
		WBC (10^9/L)	7.86	8.5	9.8		White blood cell count. High levels indicate infection or inflammation.
		ANEUT (10^9/L)	0.7	0.68	0.94		Absolute neutrophil count. Neutrophils fight bacterial infections; high levels suggest infection or inflammation.
		ALYM (10^9/L)	6.94	7.43	8.5		Absolute lymphocyte count. Lymphocytes are involved in immune responses.
		AMON (10^9/L)	0.1	0.24	0.16		Absolute monocyte count. Monocytes help in clearing infections; high levels can indicate chronic inflammation.
		AEOS (10^9/L)	0.04	0.06	0.09		Absolute eosinophil count. Eosinophils increase in allergic reactions or parasitic infections.
		ABAS (10^9/L)	0.01	0.01	0.02		Absolute basophil count. Basophils are involved in allergic responses.
		LUC (10^9/L)	0.07	0.1	0.09		Large unstained cells. They can represent atypical or immature white blood cells.

### Sheet: Clinical Chemistry
	Phase II (Repeat Dose Phase)	Clinical Chemistry	Group 4 (0 μg/Kg/day)	Group 5 (100 μg/Kg/day)	Group 6 (300 μg/Kg/day)		Clinical Significance of Test Items
		ALT (U/L)	35	37	42		Alanine aminotransferase. Elevated levels can indicate liver damage or stress
		AST (U/L)	70	74	80		Aspartate aminotransferase. Similar to ALT, it indicates liver or muscle damage when elevated
		ALP (U/L)	190	215	223		Alkaline phosphatase. Higher levels can be associated with liver or bone disorders
		TBILI (umol/L)					Total bilirubin. Reflects liver function and the breakdown of red blood cells
		CHOL (mmol/L)	1.36	1.9	2.06		Cholesterol. High levels might suggest lipid metabolism issues.
		TRIG (mmol/L)	0.5	0.56	0.57		Triglycerides. High levels may indicate lipid metabolism issues, while low levels can be seen in malnutrition
		GLU (mmol/L)	9.7	8.2	10.1		Glucose. Measures blood sugar levels
		TP (g/L)	57	63	61		Total protein. Low levels may suggest malnutrition or liver issues; high levels could be linked to dehydration
		ALB (g/L)	42	43	44		Albumin. Important for osmotic pressure and nutrient transport; low levels can indicate liver or kidney issues
		GLOB (g/L)	16	20	17		Globulins. High levels may be seen in inflammation or infection
		AG	2.7	2.2	2.7		Albumin/Globulin ratio. Imbalances can indicate liver or kidney issues
		UREA (mmol)	4.5	6	5.3		Blood urea nitrogen. High levels can indicate kidney function issues
		CRE (umol/L)	22	25	25		Creatinine. Reflects kidney function; high levels indicate kidney stress or damage
		CA (mmol/L)	2.6	2.74	2.72		Calcium. Important for bones and neuromuscular function; low or high levels can impact various body functions
		PHOS (mmol/L)	2.91	2.89	2.88		Phosphate. Related to bone health and cellular energy
		NA (mmol/L)	140	144	145		Sodium. Reflects fluid balance and kidney function
		K (mmol/L)	4.7	5.1	5.3		Potassium. Essential for heart and muscle function; imbalances can cause heart issues
		CL (mmol/L)	99	103	104		Chloride. Helps with fluid balance and kidney function.

### Sheet: Organ Weight
							ORGAN WEIGHTS - RELATIVE TO TERMINAL BODY WEIGHT
	Phase II (Repeat Dose Phase)	Organ Weight	Group 4 (0 μg/Kg/day)	Group 5 (100 μg/Kg/day)	Group 6 (300 μg/Kg/day)		Group 4 (0 μg/Kg/day)	Group 5 (100 μg/Kg/day)	Group 6 (300 μg/Kg/day)
		Terminal BW (g)	385	371	364
		Adrenals (g)	0.0686	0.0623	0.0672		0.000178182	0.000167925	0.000184615
		Brain (g)	2.0128	2.0418	2.0989		0.00522805	0.0055035	0.00576621
		Heart (g)	1.1935	1.1706	1.1402		0.0031	0.00315526	0.00313242
		Kidneys (g)	2.5507	2.3762	2.267		0.00662519	0.00640485	0.00622802
		Liver (g)	10.6819	10.2594	9.759		0.0277452	0.0276534	0.0268104
		Lungs (g)	1.4341	1.3518	1.425		0.00372494	0.00364367	0.00391484
		Pancrease (g)	1.0198	0.8502	0.9927		0.00264883	0.00229164	0.0027272
		Pituitary (g)	0.0106	0.0116	0.0111		2.75325e-05	3.12668e-05	3.04945e-05
		Prostate (g)	0.8391	0.9251	0.9363		0.00217948	0.00249353	0.00257225
		Spleen (g)	0.7477	0.7162	0.5633		0.00194208	0.00193046	0.00154753
		Testes (g)	3.5339	3.5254	3.1748		0.00917896	0.00950243	0.00872198
		Thymus (g)	0.4948	0.5327	0.5901		0.00128519	0.00143585	0.00162115
		Thyroid parathy (g)	0.0251	0.0192	0.0192		6.51948e-05	5.1752e-05	5.27473e-05
