## Supplementary Data 2 for "A Yeast-Based Platform for Oral Delivery of a Dual GLP-1/GIP Receptor Agonist: Engineering and Preliminary Clinical Evaluation"

### Sheet: Questions_Since
		Citrus
	Question	4w	6w	8w	12w
	Since using this product, I am more satisfied with my body.	0.25	0.2895	0.325	0.3864
	Since using this product, I find it less difficult to lose weight when I want to.	0.2	0.1579	0.275	0.3409
	Since using this product, my blood sugars have felt more supported.	0.375	0.3684	0.325	0.4545
	Since using this product, I have experienced fewer unwanted cravings.	0.5	0.3684	0.45	0.4773
	Since using this product, I have experienced less unwanted increased appetite.	0.4	0.3684	0.475	0.4545
	Since using this product, I am less hungry.	0.45	0.4211	0.4	0.4545
	Since using this product, I have experienced fewer episodes when my blood sugars felt too high.	0.35	0.3421	0.375	0.3636
	Since using this product, I am more satisfied with my weight.	0.175	0.2368	0.275	0.2619
	Since using this product, I am more satisfied with my body.	0.225	0.2368	0.3077	0.3636
	Since using this product, I have more control over my body weight.	0.2	0.2368	0.3	0.2791
	Since using this product, I have more control over my eating habits.	0.4054	0.3947	0.45	0.4318
	Since using this product, my energy levels have improved.	0.4	0.3158	0.375	0.4773
	Since using this product, my mood has improved.	0.275	0.3158	0.275	0.4091
	Since using this product, my sleep has improved.	0.2	0.2895	0.325	0.3953
	Since using this product, my overall well-being has improved.	0.3077	0.3947	0.325	0.5227
	Since using this product, my overall quality of life has improved.	0.275	0.3421	0.375	0.3953
	Since using this product, any symptoms associated with poor blood sugar regulation have improved.	0.25	0.3421	0.325	0.3953
	Since using this product, my muscle definition has stayed the same or become more noticeable.	0.475	0.5263	0.4615	0.6136
	I would like to continue using this product.	-	-	-	0.75
	I would recommend this product to my family and friends.	-	-	-	0.5909
	How satisfied are you overall with this product?				0.5682
