## Supplementary Data 3 for "A Yeast-Based Platform for Oral Delivery of a Dual GLP-1/GIP Receptor Agonist: Engineering and Preliminary Clinical Evaluation"

### Sheet: SideEffects
Overall, how did you feel about this product? What was your experience like?	UNIQUE ID	Diet	Did you experience any adverse events during this study? If yes, please detail here.
Great, I was able to lose some weight which I had been struggling with. My energy levels have greatly improved. I also have noticed an improvement in blood sugar levels.	BDD001	ARM1-HSGLP01001	None		Side Effects - 40 out 45 parcitpants answered
I think it worked a little. when taking on an empty stomach it reduced my appetite but I didnt notice much else. I think it worked a little?	BDD003	ARM1-HSGLP01001	no, never
Overall I enjoyed this product. It improved my ability to lose weight and keep it off. Also helped with my eating habits by controlling my appetite better and increased focus.	BDD004	ARM1-HSGLP01001	No			No Side Effect Reported	Nausea	Constipation	Nasal Congestoin	Total
I actually really liked this product. It helped my cravings like crazy, I stopped from grabbing junk food. I lost about 3 or so pounds, so I know for a fact it is working for me. I feel lighter and happier and way less fatigued during the day. If I could give it a star rating, it would be 12 out of 10.	BDD005	ARM1-HSGLP01001	None at all.		No. of Participants	37	1	1	1	40
It was different. The time went by really quick. I feel like I gained the weight back real quick after stopping each time.	BDD006	ARM1-HSGLP01001	Nausea the first 4-5 days each time		Percentage of Participants	0.925	0.025	0.025	0.025	1
It gave me more energy and made my appetite more manageable and stable. I had fewer instances of random hunger or blood sugar spikes	BDD008	ARM1-HSGLP01001	NA
like it was a waste of my time	BDD010	ARM1-HSGLP01001	none		Table X. Participant-Reported Side Effects
Confident and convenient	BDD011	ARM1-HSGLP01001	NA
No positive changes. Swallowing 4 pills twice a day is daunting	BDD012	ARM1-HSGLP01001	No
INothing really jamgrd	BDD014	ARM1-HSGLP01001	No
Effectiveness	BDD022	ARM1-HSGLP01001	None
I was really impressed with how this product helped me stick to my diet. I found that I was full faster, hardly felt the desire to eat between meals, and lost a lot of my craving for sugar. I was able to stay At a lower calorie count each day than prior to taking it. Finally, when I did splurge on sweets over the holidays, it was a LOT easier to go back to my regular eating habits without craving…	BDD024	ARM1-HSGLP01001	I've been struggling with constipation since I started using this. I don't know if it is a direct cause of the supplement, or a symptom of perimenopause though.
I feel like it went well and helped!	BDD026	ARM1-HSGLP01001	n/a
I didn't feel any different.	BDD035	ARM1-HSGLP01001	No
I didn't feel like I gained a huge benefit, but also, the study happened over the holidays when there is a lot of food /sweets around. I think I might be more successful at another time of year.	BDD041	ARM1-HSGLP01001	no
I assume that I got a placebo because I didn't feel any difference at all. Also no side effects.	BDD044	ARM1-HSGLP01001	No
	BDD045	ARM1-HSGLP01001
	BDD045	ARM1-HSGLP01001
I was excited at first but it has been challenging to lose weight. I hurt my foot and have been unable to exercise as I would like. I don't have a big appetite nor have I.	BDD048	ARM1-HSGLP01001	No
I have followed the way k should have taken the meds and unfortunately i didnt see any change in my body. Nothing at all. I so wanted it to work.	BDD050	ARM1-HSGLP01001	No
I felt very indifferent about it. I don't feel like it harmed me at all but I also don't feel like it helped me at all.	BDD051	ARM1-HSGLP01001	None
It seemes to have done very little.	BDD053	ARM1-HSGLP01001	No
Easy to use and help with managing my cravings. though wish I could of use the product with less pills to consume	BDD054	ARM1-HSGLP01001	no
I did not notice a difference.	BDD055	ARM1-HSGLP01001	no
Good	BDD056	ARM1-HSGLP01001	Nasal congestion
I enjoyed using the product	BDD057	ARM1-HSGLP01001	No
I did not experience any side effects. Although my weight did not change significantly, I felt my cravings and appetite decreased.	BDD061	ARM1-HSGLP01001	No
Unsure improvement or not	BDD063	ARM1-HSGLP01001	No
I liked the feelings from it. It was hard over the holidays with food pressure. Taking 8 capsules a day was not fun.	BDD064	ARM1-HSGLP01001	Not really. Needed to avoid fatty foods.
it was during the holidays, I ate really bad. So hard to fell	BDD065	ARM1-HSGLP01001	none
It did help control the cravings especially at night.	BDD066	ARM1-HSGLP01001	No
I thought it would help with weight loss, and I have been disappointed that it has not helped, despite my eating habits and exercise habits improving.	BDD068	ARM1-HSGLP01001	N/A
Good and no adverse effects. At a recent annual physical checkup my blood work was great! Fasting blood sugar was 80 and A1C 4.9!! Doctor was thrilled with that!	BDD070	ARM1-HSGLP01001	No
It seemed to work slightly but then not at all. Ive gained a few pounds.	BDD071	ARM1-HSGLP01001	No
Overall, the product had no impact on my weight levels and also there was simply too much of the product to take each day. I would look for a simplier solution	BDD072	ARM1-HSGLP01001	No
Feel great and get more sleep	BDD074	ARM1-HSGLP01001	No
I like it. The first week, my weight dropped a lot. Then the weightloss was gradual, then the lost weight returned. Then I lost weight. But my clothes fit better, and I and others have noticed my body looks better.	BDD078	ARM1-HSGLP01001	No
Good, but didn't really like the dosage and pill size, 4 large pills could be smaller.	BDD084	ARM1-HSGLP01001
Change was subtle, but I had no side effects and did lose a few pounds that I hadn't been able to before, so I'm satisfied.	BDD086	ARM1-HSGLP01001	None
I feel like the product was easy to swallow. It was tasteless, with no aftertaste. At firstI didn't see or feel much difference, but over time I would get compliments on my skin and I felt better in general.	BDD087	ARM1-HSGLP01001	None
I loved that it regulated my blood sugar or at least felt that way	BDD090	ARM1-HSGLP01001
I'd like to continue to see if it would just take longer.	BDD092	ARM1-HSGLP01001	Nothing adverse, just feels like a placebo.
	BDD094	ARM1-HSGLP01001
I don't feel this product really made a difference in my weight or eating habits	BDD096	ARM1-HSGLP01001	No
Really didn't lose any weight, I did experience more energy. Nothing significant otherwise	BDD098	ARM1-HSGLP01001	No
	Table X. Participant-Reported Side Effects. Data presented in this table were derived from “BioDrive #20692_ Customer Raw Data Collection.xlsx.” Please refer to the original Excel file for the complete source data and additional details.
