## Supplementary Data 4 for "A Yeast-Based Platform for Oral Delivery of a Dual GLP-1/GIP Receptor Agonist: Engineering and Preliminary Clinical Evaluation"

### Sheet: Correlation_graph
	Intervention	Waist	Weight				Control	Waist	Weight
	ID	%_WC_12w	%_W_12w		Correlation Coefficient		ID	%_WC_12w	%_W_12w		Correlation Coefficient
	BDD001	-0.149038	-0.0498915		0.550693		BDD019	-0.174419	0.0102094		0.363624
	BDD026	-0.144737	-0.125138				BDD007	-0.117647	0
	BDD006	-0.132785	-0.0330755				BDD033	-0.102284	-0.0119099
	BDD074	-0.0944882	-0.0217538				BDD032	-0.0823755	-0.0411337
	BDD064	-0.0745614	0.00960819				BDD021	-0.0779675	-0.0157681
	BDD004	-0.0725806	-0.0155635				BDD047	-0.0725191	0.0267112
	BDD068	-0.0666667	0.0301175				BDD088	-0.0709677	-0.0310338
	BDD022	-0.0610687	-0.0193705				BDD037	-0.0616785	-0.0350711
	BDD035	-0.0604396	0.00263158				BDD038	-0.0608696	-0.0334771
	BDD070	-0.0594595	-0.0485192				BDD009	-0.0578704	0.00220954
	BDD045	-0.059322	-0.0251359				BDD067	-0.0430839	0.00553435
	BDD044	-0.0571429	0.00729167				BDD079	-0.0403116	-0.0178953
	BDD011	-0.0567621	-0.0124151				BDD034	-0.0294118	0
	BDD087	-0.0542907	0.0381862				BDD094	-0.0294118	0.0151448
	BDD063	-0.0515021	-0.0075815				BDD049	-0.025641	-0.0318949
	BDD076	-0.0512821	-0.00588019				BDD015	-0.0243902	0.0131949
	BDD061	-0.0454545	0.00573119				BDD082	-0.0226629	-0.0304989
	BDD078	-0.0442478	-0.00525739				BDD013	-0.0205628	-0.0155757
	BDD054	-0.0355691	-0.0134313				BDD025	-0.0147783	0.0124472
	BDD055	-0.0347826	0.0108611				BDD046	-0.00265957	-0.000479962
	BDD003	-0.0338983	-0.00568855				BDD028	0	0.0130733
	BDD012	-0.0272727	-0.00454097				BDD016	0	0.00678384
	BDD072	-0.027027	0.0391838				BDD073	0.000887311	0.00774239
	BDD066	-0.0217742	-0.028528				BDD052	0.00990099	-0.0111193
	BDD050	-0.0192308	0.00504497				BDD027	0.0153846	0.0210346
	BDD010	-0.0168067	0.0494071				BDD029	0.0292599	0.0030881
	BDD024	-0.01373	0.00214425				BDD036	0.0347222	0.0223382
	BDD096	-0.00689655	-0.006533				BDD018	0.047619	0.0444991
	BDD053	-0.00145455	-0.00966184
	BDD008	0	0.0520095
	BDD005	0	-0.00721352
	BDD057	0	-0.0157399
	BDD051	0	0.00488634
	BDD084	0	0.0288861
	BDD093	0.023085	0.00355492
	BDD065	0.0238095	0.0273752
	BDD056	0.0277778	0.022747
	BDD098	0.0410959	-0.0318962
	BDD092	0.0632911	0.0366531
	BDD041	0.0775862	0.0204864
	BDD071	0.0857143	0.00969646

### Sheet: Correlation
Control_Waist Circumference
ID	DIET	baseline WAIST1	baseline WAIST2	baseline WAIST3	AVE	baseline	Week 4 WAIST1	Week 4 WAIST2	Week 4 WAIST3	AVE	baseline	%baseline	Week 6 WAIST1	Week 6 WAIST2	Week 6 WAIST3	AVE	baseline	%baseline	Week 8 WAIST1	Week 8 WAIST2	Week 8 WAIST3	AVE	baseline	%baseline	Week 12 WAIST1	Week 12 WAIST2	Week 12 WAIST3	AVE	baseline	%baseline
BDD019	ARM2-DIET	43	45	41	43		35	35	35	35	-8	-0.186047	35	35	35	35	-8	-0.186047	35	35	34	34.6667	-8.33333	-0.193798		36	35	35.5	-7.5	-0.174419
BDD007	ARM2-DIET	34	34	34	34		30	30	30	30	-4	-0.117647	30	30	30	30	-4	-0.117647	30	30	30	30	-4	-0.117647	30		30	30	-4	-0.117647
BDD033	ARM2-DIET	42	41.75	42.125	41.9583								37.75		37	37.375	-4.58333	-0.109235	38.6	38.3	37.9	38.2667	-3.69167	-0.0879841	38.25	37.5	37.25	37.6667	-4.29167	-0.102284
BDD032	ARM2-DIET	35	34.4	35	34.8		33.5	33.25	33.25	33.3333	-1.46667	-0.0421456	33	33	33.25	33.0833	-1.71667	-0.0493295	33.6			33.6	-1.2	-0.0344828	32.3	31.8	31.7	31.9333	-2.86667	-0.0823755
Control_Weight
ID	DIET	baseline WAIST1	baseline WAIST2	baseline WAIST3	AVE	baseline	Week 4 WAIST1	Week 4 WAIST2	Week 4 WAIST3	AVE	baseline	%baseline	Week 6 WAIST1	Week 6 WAIST2	Week 6 WAIST3	AVE	baseline	%baseline	Week 8 WAIST1	Week 8 WAIST2	Week 8 WAIST3	AVE	baseline	%baseline	Week 12 WAIST1	Week 12 WAIST2	Week 12 WAIST3	AVE	baseline	%baseline
BDD019	ARM2-DIET	194	192.3	186.7	191		193.1	193.1	193.1	193.1	2.1	0.0109948	191.6	193.7	195.5	193.6	2.6	0.0136126	194.1	191.4	190.4	191.967	0.966667	0.00506108		193.4	192.5	192.95	1.95	0.0102094
BDD007	ARM2-DIET	138	137	137	137.333		132	132	132	132	-5.33333	-0.038835	135	133	133	133.667	-3.66667	-0.026699	136	135	137	136	-1.33333	-0.00970874	137	137	138	137.333	0	0
BDD033	ARM2-DIET	229.2	229.9	229.4	229.5								225.9	226.2	225.3	225.8	-3.7	-0.016122	227.2	227.2	226.4	226.933	-2.56667	-0.0111837	226.4	227.2	226.7	226.767	-2.73333	-0.0119099
BDD032	ARM2-DIET	132.7	132.6	133.4	132.9		131.2	130.8	130	130.667	-2.23333	-0.0168046	130.8	129.2	132.3	130.767	-2.13333	-0.0160522	130.2			130.2	-2.7	-0.020316	128.4	126.5	127.4	127.433	-5.46667	-0.0411337
Intervention_Waist Circumference
ID	DIET	baseline WAIST1	baseline WAIST2	baseline WAIST3	AVE	baseline	Week 4 WAIST1	Week 4 WAIST2	Week 4 WAIST3	AVE	baseline	%baseline	Week 6 WAIST1	Week 6 WAIST2	Week 6 WAIST3	AVE	baseline	%baseline	Week 8 WAIST1	Week 8 WAIST2	Week 8 WAIST3	AVE	baseline	%baseline	Week 12 WAIST1	Week 12 WAIST2	Week 12 WAIST3	AVE	baseline	%baseline
BDD001	ARM1-HSGLP	36	34	34	34.6667		35	34	34	34.3333	-0.333333	-0.00961538	31	31	31	31	-3.66667	-0.105769	30	30	39	30	-4.66667	-0.134615	29.5	29.5		29.5	-5.16667	-0.149038
BDD026	ARM1-HSGLP	38	38	38	38		36	34	34.5	34.8333	-3.16667	-0.0833333	35	34	34	34.3333	-3.66667	-0.0964912	33	33	34	33.3333	-4.66667	-0.122807	33	32.5	32	32.5	-5.5	-0.144737
BDD006	ARM1-HSGLP	38.5	38.5	38.6	38.5333		34	34.5		34.25	-4.28333	-0.111159	33.5	33.5	33.5	33.5	-5.03333	-0.130623	32.5	32.5	33.5	32.8333	-5.7	-0.147924	33.5	33.5	33.25	33.4167	-5.11667	-0.132785
BDD074	ARM1-HSGLP	41	42	44	42.3333		39	39	39	39	-3.33333	-0.0787402	38			38	-4.33333	-0.102362							38	39	38	38.3333	-4	-0.0944882
Intervention_Weight
ID	DIET	baseline WAIST1	baseline WAIST2	baseline WAIST3	AVE	baseline	Week 4 WAIST1	Week 4 WAIST2	Week 4 WAIST3	AVE	baseline	%baseline	Week 6 WAIST1	Week 6 WAIST2	Week 6 WAIST3	AVE	baseline	%baseline	Week 8 WAIST1	Week 8 WAIST2	Week 8 WAIST3	AVE	baseline	%baseline	Week 12 WAIST1	Week 12 WAIST2	Week 12 WAIST3	AVE	baseline	%baseline
BDD001	ARM1-HSGLP	153	154	154	153.667		148	147	147	147.333	-6.33333	-0.0412148	145.8	145	145.7	145.5	-8.16667	-0.0531453	145.1	145	144	144.7	-8.96667	-0.0583514	146	146		146	-7.66667	-0.0498915
BDD026	ARM1-HSGLP	151.9	148.5	151.1	150.5		141.5	141.5	140.5	141.167	-9.33333	-0.0620155	138.5	139.1	138	138.533	-11.9667	-0.0795127	136.8	136.8	135.6	136.4	-14.1	-0.0936877	131.5	133	130.5	131.667	-18.8333	-0.125138
BDD006	ARM1-HSGLP	163.2	164.3	163.8	163.767		153.1	153.4		153.25	-10.5167	-0.0642174	155.4	154	155.4	154.933	-8.83333	-0.0539385	156.8	152.6	154.6	154.667	-9.1	-0.0555669	158.9	138.4	157.8	158.35	-5.41667	-0.0330755
BDD074	ARM1-HSGLP	169.3	170.541	172.3	170.714		173	173. 0	172	172.5	1.78633	0.0104639	171			171	0.286333	0.00167727							167	167	167	167	-3.71367	-0.0217538
