## Supplementary Table 1 for "A Yeast-Based Platform for Oral Delivery of a Dual GLP-1/GIP Receptor Agonist: Engineering and Preliminary Clinical Evaluation"

### Sheet: Primers
SupplementaryTable 1. Primer sequenes
Primer number	Sequence (5′–3′)	Target locus or construct	Purpose	Expected amplicon size (bp)
102	TCTTAACCCAACTGCACAGAACAAAAACCTGCAGGAAACGAAGATAAATCAAAACTGTAT	ura-del-F	Yeast-KO-Ura3
103	GCTCTAATTTGTGAGTTTAGTATACATGCATTTACTTATAATACAGTTTTGATTTATCTTCGTTTCC	ura-del-R	Yeast-KO-Ura3
163	CTTCTTCCACTTCATTCTTCTGTTTTGG	CPP_yeast_R	For amplifying our yeast HDR construct irrespective of where it may have integrated	1507
164	GCACTTGAACATTTTATCCACTTTGTGGAAG	GM1_BP_yeast_F	For amplifying our yeast HDR construct irrespective of where it may have integrated
153	GATTCGGTAATCTCCGAGCAGAAGGAAG	Ura3_locus_KO_KI_screen_F	Screen for Ura3 locus KO, KI modifications	4247
154	GGTTCTGGCGAGGTATTGGATAG	Ura3_locus_KO_KI_screen_R	Screen for Ura3 locus KO, KI modifications
180	ctgatcattttccttacgtggattgagcc	XI_3_LHA_F	Amplify pro-DALAP for integration into XI-3 locus using Cas12	2966
181	Gtttttggtatgtttgcaagttctgtggagttcc	XI_3_RHA_R	Amplify pro-DALAP for integration into XI-3 locus using Cas12
182	Gggtaacgctgtattggagagatatattc	Tau3_LHA_F	Amplify pro-DALAP for integration into Tau3 locus using Cas12	2969
183	GGGaaaagtaagtttgatagcaagagg	Tau3_RHA_R	Amplify pro-DALAP for integration into Tau3 locus using Cas12
184	cGGGtctattaggaaaagcaattgac	II_1_LHA_F	Amplify pro-DALAP for integration into II-1 locus using Cas12	2973
185	cGGGtgtttttgtttttcacaaatgacatcgg	II_1_RHA_R	Amplify pro-DALAP for integration into II-1 locus using Cas12
