## Supplementary Table 2 for "A Yeast-Based Platform for Oral Delivery of a Dual GLP-1/GIP Receptor Agonist: Engineering and Preliminary Clinical Evaluation"

### Sheet: HbA1c_change
Supplementary Table 2. Normalization of HbA1c among participants with abnormal baseline HbA1c.
	Group	Participants evaluated, n	Abnormal HbA1c at baseline, n	Normal HbA1c at study end, n	Normalization rate, %
	Intervention	25	5	2	40
	Control	25	7	2	28.6
	Normal HbA1c: <5.7%; abnormal HbA1c: ≥5.7%. Normalization rate was calculated among participants with abnormal HbA1c at baseline.
